# Making an equal system equitable: Proposing a sex-adjusted MELDNa score for liver transplantation allocation

**DOI:** 10.1101/2021.07.12.21260196

**Authors:** Julia M. Sealock, Ioannis A. Ziogas, Zhiguo Zhao, Fei Ye, Sophoclis P. Alexopoulos, Lea Matsuoka, Guanhua Chen, Lea K. Davis

**Affiliations:** Division of Genetic Medicine, Department of Medicine, Vanderbilt University Medical Center, Nashville, TN, 37232, USA; Vanderbilt Genetics Institute Vanderbilt University Medical Center Nashville, TN, 37232, USA; Division of Hepatobiliary Surgery and Liver Transplantation, Vanderbilt University Medical Center, Nashville, TN, 37232, USA; Department of Biostatistics, Vanderbilt University Medical Center, Nashville, TN, 37232, USA; Department of Biostatistics and Medical Informatics, University of Wisconsin-Madison, Madison, WI, 53706, USA; Department of Molecular Physiology and Biophysics, Vanderbilt University Medical Center, Nashville, TN, 37232, USA; Department of Psychiatry and Behavioral Sciences, Vanderbilt University Medical Center, Nashville, TN, 37232, USA; Department of Medicine and Biomedical Informatics, Vanderbilt University Medical Center, Nashville, TN, 37232, USA

**Keywords:** sex characteristics, liver transplant, electronic health records, MELDNa scores, biomarkers

## Abstract

**Background & Aims:** Liver allocation is determined by the model for end-stage liver disease (MELD), a scoring system based on four laboratory measurements. During the MELD era, sex disparities in liver transplant have increased and there are no modifications to MELD based on sex. We use data from electronic health records (EHRs) to describe sex differences in MELD labs and propose a sex adjustment.

**Methods:** We extracted lab values for creatinine, International Normalized Ratio of prothrombin rate, bilirubin, and sodium from EHRs at Vanderbilt University Medical Center (VUMC) and the All of Us Research Project to determine sex differences in lab traits. We calculated MELDNa scores within liver transplant recipients, non-transplanted liver disease cases, and non-liver disease controls separately. To account for sex differences in lab traits in MELDNa scoring, we created a sex-adjusted MELDNa map which outputs adjusted female scores mapped to male scores of equal liver disease severity. Using waitlist data from the Liver Simulated Allocation Modeling, we conducted simulations to determine if the sex-adjusted scores reduced sex disparities.

**Results:** All component MELDNa lab values and calculated MELDNa scores yielded significant sex differences within VUMC (n=623,931) and All of Us (n=56,715) resulting in MELDNa scoring that disadvantaged females who, despite greater decompensation traits, had lower MELDNa scores. In simulations, the sex-adjusted MELDNa score modestly increased female transplantation rate and decreased overall death.

**Conclusions:** Our results demonstrate pervasive sex differences in all labs used in MELDNa scoring and highlight the need and utility of a sex-adjustment to the MELDNa protocol.

**Lay Summary:** Liver transplant waitlist position is determined by a score called MELDNa, which is calculated using four laboratory values. Once on the waitlist, males are more likely to receive a transplant, while females are more likely to die or be removed due to illness. We demonstrate that all four laboratory values in the MELDNa score show significant sex differences that disadvantage females in liver transplant. We created a sex-adjusted score that increases female transplantation rate and decreases death among both sexes in simulations.
